# Clinically validated metatranscriptomic analysis of human and microbial components of FFPE tissue biopsies

**DOI:** 10.1101/2023.05.03.23289449

**Authors:** Ryan Toma, Lan Hu, Diana Demusaj, Mory Mehrtash, Robert Wohlman, Guru Banavar, Momchilo Vuyisich

**Author notes:** Corresponding author: Ryan Toma.

## Abstract

Recent studies have identified microbial components in most tumors and invoked microorganisms in cancer onset and progression. The microbial functions responsible for these effects likely include production of genotoxins, modification of human gene expression, and protection of cancer cells from immune surveillance. Metatranscriptomics (MT) is a powerful tool for the development of potential cancer diagnostics and therapeutics, as well as investigating cancer initiation and progression. This is because MT data can quantify human and microbial gene expression, as well as provide strain level taxonomic classification of the microorganisms in the tumor microenvironment (TME). In addition, the microbial data derived from the MT method can easily be normalized across different samples, since many human transcripts can act as internal standards. When collecting tissue samples for clinical studies, researchers have the option of using fresh or Formalin-Fixed Paraffin-Embedded (FFPE) samples. FFPE samples are much easier to study, due to their widespread availability and ease of collection, storage, and handling. Little research exists comparing FFPE samples and fresh tissues, and there is no literature examining the differences in microbial signatures between these two sample preservation methods. In this study, we analyzed matched FFPE samples and fresh tissue samples from colon polyps of 13 participants for microbial and human components. We found that our clinically validated MT method generated equivalent data from FFPE samples and fresh tissue samples with high concordance for human gene expression (Pearson 0.70), microbial species (Pearson 0.94), and KEGG Orthologs (Pearson 0.97). These data indicate that FFPE samples are suitable for use in metatranscriptomic analyses, which will enable more diverse and larger oncology studies, as well as any other studies that benefit from MT analysis of tissue samples.
