## Supplemental Table 2 for "Clinically validated metatranscriptomic analysis of human and microbial components of FFPE tissue biopsies"

### Sheet: Sheet1
Supplemental Table 2: Fresh tissue preservation method by participant
Participant ID	Tissue Preservation Method
53	Fresh Homogenized
72	Fresh Homogenized
164	Fresh Homogenized
174	Fresh Homogenized
226	Fresh Homogenized
227	Fresh Homogenized
228	Fresh Homogenized
234	Fresh Homogenized
237	Fresh Homogenized
253	Fresh Homogenized
256	Fresh Frozen
272	Fresh Frozen
274	Fresh Frozen
279	Fresh Frozen
