## Supplemental Table 1 for "Clinically validated metatranscriptomic analysis of human and microbial components of FFPE tissue biopsies"

### Sheet: Sheet1
Supplemental Table 1: Participant, sample type, and sample ID associations
Participant ID	Sample Type	Sample ID
53	FFPE	1CR893352886_1
53	FFPE	1CR194467489_1
53	Tissue	1CR747172264_1
72	FFPE	1CR622169597_1
72	FFPE	1CR339495095_1
72	FFPE	1CR521886536_1
72	Tissue	1CR620645622_1
164	FFPE	1CR632696635_1
164	FFPE	1CR760286175_1
164	Tissue	1CR516427724_1
174	FFPE	1CR144326837_1
174	FFPE	1CR551447280_1
174	Tissue	1CR857570904_1
226	FFPE	1CR836223981_1
226	FFPE	1CR673415648_1
226	FFPE	1CR931533799_1
226	Tissue	1CR126246090_1
227	FFPE	1CR494313431_1
227	FFPE	1CR456689153_1
227	FFPE	1CR306558571_1
227	Tissue	1CR484086878_1
228	Tissue	1CR915177902_1
234	FFPE	1CR746712212_1
234	FFPE	1CR325175097_1
234	Tissue	1CR717590929_1
237	FFPE	1CR187860123_1
237	FFPE	1CR726213506_1
237	FFPE	1CR813881396_1
237	Tissue	1CR708922960_1
253	FFPE	1CR767308396_1
253	FFPE	1CR641958301_1
253	Tissue	1CR187768311_1
256	FFPE	1CR418137322_1
256	FFPE	1CR654353135_1
256	FFPE	1CR283240212_1
256	Tissue	1CR713946492_1
272	FFPE	1CR793497113_1
272	FFPE	1CR638789445_1
272	FFPE	1CR971046274_1
272	Tissue	1CR960722139_1
274	FFPE	1CR146202551_1
274	FFPE	1CR602049414_1
274	FFPE	1CR126548359_1
274	Tissue	1CR437972807_1
279	FFPE	1CR584970841_1
279	FFPE	1CR379328687_1
279	FFPE	1CR839321958_1
279	Tissue	1CR187524457_1
