## Supplemental Tables 3-14 for "Clinically validated metatranscriptomic analysis of human and microbial components of FFPE tissue biopsies": Supplemental Table 13_ Tissue_species_CPM.xlsx

### Sheet: Supplemental Table 13 Tissue_sp
Supplemental Table 13: CPM of species for fresh tissue
tissue_raw_readcount.df[, "species_name"]	1CR126246090_1	1CR187524457_1	1CR187768311_1	1CR437972807_1	1CR484086878_1	1CR516427724_1	1CR620645622_1	1CR708922960_1	1CR713946492_1	1CR717590929_1	1CR747172264_1	1CR857570904_1	1CR915177902_1	1CR960722139_1
[Bacteroides] pectinophilus	0	0	0	0	0	0	0	0	0	0	0	0	0	0
[Clostridium] innocuum	0	0	0	0	0	0	0	0	0	0	14.06	0	0	0
[Clostridium] saccharogumia	0	0	0	0	0	0	0	0	0	0	77.88	0	0	0
[Clostridium] scindens	0	0	0	0	0	0	0	0	0	0	0	0	0	0
[Clostridium] spiroforme	0	0	0	0	0	0	18.15	0	0	0	0	0	0	0
[Clostridium] symbiosum	0	0	0	0	0	0	0	0	0	0	0	0	0	0
[Eubacterium] rectale	0	0	0	0	0	0	0	0	0	353.28	2761.29	60.9	0	0
[Ruminococcus] gnavus	0	0	0	0	0	0	0	22.09	0	0	0	0	135.83	0
[Ruminococcus] lactaris	90.73	0	0	0	0	0	0	162.99	0	36.25	1593.43	123.04	0	7.68
[Ruminococcus] torques	10.43	0	0	131.53	0	0	0	0	23.04	2189.67	7068.87	0	0	0
Achromobacter spanius	0	0	1226.95	138.24	0	0	0	0	0	0	0	0	0	0
Acidovorax sp. KKS102	0	0	0	0	0	0	0	0	0	0	0	0	0	0
Acidovorax sp. RAC01	0	0	0	0	0	0	0	0	0	0	0	0	0	0
Acidovorax sp. T1	10.09	0	0	0	0	0	0	43.67	0	0	0	0	0	0
Acinetobacter baumannii	0	0	0	0	0	0	0	0	0	0	355.39	0	0	0
Acinetobacter haemolyticus	0	0	0	0	0	0	0	0	0	0	4.69	0	0	0
Acinetobacter junii	0	0	0	0	0	0	0	0	0	0	0	0	0	0
Acinetobacter pittii	0	0	0	0	0	0	0	0	0	0	15.36	0	0	0
Acinetobacter radioresistens	0	0	0	0	0	0	0	0	0	0	10.92	0	0	0
Acinetobacter seifertii	0	0	0	0	0	0	0	0	0	0	0	0	0	0
Acinetobacter sp. Ac-14	0	0	0	0	0	0	0	0	0	0	6.05	0	0	0
Acinetobacter sp. BEC1-S18-ESBL-01	0	0	0	0	0	0	0	0	0	0	5.21	0	0	0
Acinetobacter ursingii	0	0	0	0	0	0	0	0	0	0	0	0	0	0
Actinomyces oris	0	0	0	0	0	0	0	0	0	0	0	0	0	0
Adlercreutzia equolifaciens	0	0	0	0	0	0	0	0	0	0	0	81.5	0	0
Aeromonas hydrophila	0	0	0	0	0	0	0	0	0	0	0	0	0	0
Agrobacterium sp. 33MFTa1.1	0	0	0	0	0	0	0	0	0	0	0	0	0	0
Akkermansia muciniphila	36.31	0	0	0	0	0	0	0	0	701.11	0	0	0	0
Alistipes communis	5.52	0	0	0	0	0	0	0	0	0	0	0	0	0
Alistipes finegoldii	18.11	0	0	0	0	0	0	0	0	16.57	0	0	0	0
Alistipes ihumii	0	0	0	0	0	0	0	0	0	0	0	0	0	0
Alistipes onderdonkii	46.88	0	0	0	0	0	0	0	0	634.63	0	241.95	0	0
Alistipes putredinis	0	0	0	0	0	0	0	0	0	0	43.67	0	0	0
Alistipes senegalensis	0	0	0	0	0	0	0	0	0	0	0	0	0	0
Alistipes sp. dk3624	0	0	0	0	0	0	0	0	0	0	0	21.75	0	0
Alternaria longipes	0	0	0	0	0	0	0	0	0	0	0	0	0	0
Anaerobutyricum hallii	6.05	0	0	0	0	0	0	0	0	269.05	10959.7	68.58	0	0
Anaerostipes caccae	0	0	0	0	0	0	0	0	0	0	0	0	0	0
Anaerostipes hadrus	0	0	761.56	0	0	0	140.85	0	0	0	12240.9	122.24	0	0
Anaerotignum lactatifermentans	0	0	0	0	0	0	0	0	0	0	0	0	0	0
Anaerotruncus colihominis	0	0	0	0	0	0	0	0	0	0	0	0	0	0
Aquabacterium olei	0	0	0	0	0	0	0	0	0	0	0	0	0	12.15
Aspergillus chevalieri	0	0	0	0	0	0	0	0	0	0	0	0	0	0
Aspergillus parasiticus	18.11	0	2.79	20.25	60.51	33.85	330.24	120.98	139.2	5.52	60.95	32.75	5.21	0
Aureobasidium melanogenum	0	0	0	0	66.28	0	0	0	0	0	65.77	0	0	0
Bacillus andreraoultii	0	0	0	0	0	0	0	0	0	0	0	0	0	0
Bacillus subtilis	0	0	0	0	50.77	0	0	0	0	0	199.24	7.82	0	0
Bacteroides acidifaciens	0	0	0	0	0	0	0	0	0	0	61.34	0	0	0
Bacteroides caccae	0	0	0	0	0	0	0	0	0	0	1554.55	39.15	0	0
Bacteroides cellulosilyticus	0	0	0	0	0	0	321.91	5.52	0	0	20.86	0	0	0
Bacteroides clarus	12.1	0	0	0	0	0	0	0	0	0	194.37	18.15	0	0
Bacteroides congonensis	0	0	0	0	0	0	0	0	0	0	0	0	0	0
Bacteroides faecis	0	0	0	0	0	0	988.72	0	0	0	0	0	0	0
Bacteroides fragilis	60.9	0	0	1127.22	0	0	0	0	33.46	0	16221.6	118.46	518.41	0
Bacteroides intestinalis	0	0	0	0	0	0	0	0	0	0	0	0	0	0
Bacteroides neonati	0	0	0	0	0	0	0	0	0	0	9.06	0	0	0
Bacteroides nordii	0	0	0	0	0	0	0	0	0	0	0	0	6.05	8.7
Bacteroides ovatus	0	0	0	425.19	0	0	0	0	0	0	0	24.56	0	0
Bacteroides pyogenes	0	0	0	0	0	0	0	0	0	0	34.61	0	0	0
Bacteroides sp. A1C1	0	0	0	53.67	0	0	0	0	0	25.39	0	0	0	0
Bacteroides sp. CACC 737	0	0	0	64.55	0	0	0	0	0	7.03	0	65.18	0	0
Bacteroides sp. CBA7301	0	0	0	0	0	0	0	0	0	0	0	0	0	0
Bacteroides sp. HF-162	0	0	0	144.88	0	0	0	0	0	11.52	601.86	26.1	0	0
Bacteroides sp. PHL 2737	0	0	0	152.31	0	0	0	0	0	0	0	0	0	0
Bacteroides sp. ZJ-18	0	0	0	42.19	0	0	0	0	0	0	0	0	0	0
Bacteroides stercoris	0	0	0	0	0	0	0	25.39	0	0	0	0	0	507.66
Bacteroides thetaiotaomicron	8.1	0	0	0	0	0	0	126.58	27.29	205.97	4530.36	27.17	6.92	92.01
Bacteroides uniformis	73.95	0	0	120.09	0	0	271.65	43.27	44.61	12.15	994.44	939.25	0	63.51
Bacteroides xylanisolvens	0	0	0	8.36	0	0	0	0	0	0	251.32	0	0	62.57
Bifidobacterium adolescentis	0	0	0	0	0	0	0	0	0	0	0	0	0	0
Bifidobacterium bifidum	0	0	0	0	0	0	0	0	0	0	0	0	0	0
Bifidobacterium longum	0	0	0	0	0	0	0	0	0	0	0	0	0	0
Bilophila wadsworthia	84.62	0	0	0	0	0	0	0	0	0	0	0	0	0
Blautia argi	0	0	0	0	0	0	0	0	0	42.31	0	0	0	0
Blautia hansenii	0	0	0	0	0	0	0	0	0	0	0	0	0	0
Blautia hydrogenotrophica	0	0	0	0	0	0	0	0	0	24.23	65.52	0	0	0
Blautia obeum	5.46	0	0	0	0	0	0	68.58	84.62	0	5716.13	95.7	0	0
Blautia producta	0	0	0	0	0	0	0	0	0	0	10.43	0	0	0
Blautia schinkii	0	0	0	0	0	0	0	0	0	0	42.52	0	0	0
Blautia sp. SC05B48	0	0	0	0	0	0	0	0	0	0	300.16	0	0	0
Blautia wexlerae	32.4	0	0	0	0	0	0	0	27.29	177.29	5216.37	425.59	0	2.79
Blumeria graminis	0	0	0	0	0	0	0	0	0	0	0	0	0	0
Bordetella petrii	0	0	0	0	0	0	0	0	0	0	0	0	0	0
Bordetella trematum	0	0	0	0	0	33.14	0	5.46	0	0	0	3.46	2.79	0
Bradyrhizobium sp. BTAi1	0	0	0	0	0	0	0	0	0	0	0	0	0	0
Bradyrhizobium sp. CCBAU 53421	0	0	0	0	0	0	0	0	0	0	0	0	0	0
Bradyrhizobium sp. PSBB068	0	0	474.83	0	0	0	417.59	0	0	0	46.73	0	0	0
Brome mosaic virus	0	0	0	0	0	0	0	0	0	0	0	0	0	0
Bubaline alphaherpesvirus 1	0	0	0	0	16.92	7.68	0	0	0	0	0	0	3.35	0
Burkholderia pseudomallei	0	0	0	0	0	0	0	0	0	0	0	0	0	0
Butyricimonas faecalis	0	0	0	0	0	0	0	0	0	0	0	0	0	0
Butyricimonas virosa	0	0	0	566.94	0	0	0	0	0	382.11	26.07	0	0	0
Catenibacterium mitsuokai	0	0	0	0	0	0	0	0	0	0	204.49	0	0	0
Clostridium neonatale	0	0	0	0	0	0	0	0	0	0	147.9	0	0	0
Clostridium phoceensis	0	0	0	0	0	0	0	0	0	0	0	9.06	0	0
Colletotrichum higginsianum	0	0	0	0	0	0	0	0	0	0	0	0	0	0
Collinsella aerofaciens	0	0	0	0	0	0	0	0	0	0	179.52	0	0	0
Comamonas kerstersii	0	0	0	0	0	0	0	0	0	0	181.1	0	0	12.15
Comamonas thiooxydans	0	0	0	0	0	0	0	0	0	0	0	0	0	0
Coprobacillus cateniformis	0	0	0	0	0	0	0	0	0	0	0	0	0	0
Coprococcus catus	0	0	0	0	0	0	0	0	0	18.11	816.89	0	0	0
Coprococcus comes	84.39	0	0	429.39	0	38.08	0	0	16.14	0	5495.1	48.39	113.1	0
Corynebacterium amycolatum	0	0	0	0	0	0	0	0	0	0	0	0	0	0
Corynebacterium jeikeium	0	0	0	0	0	0	0	0	0	0	0	0	0	0
Corynebacterium kefirresidentii	0	0	0	0	0	0	0	0	0	0	0	0	0	0
Corynebacterium propinquum	0	0	0	0	0	0	0	0	0	0	0	0	0	0
Corynebacterium sp. ATCC 6931	0	0	0	0	0	0	0	0	0	0	0	0	0	0
Corynebacterium xerosis	0	0	0	0	0	0	0	0	0	0	0	0	0	0
Croceicoccus naphthovorans	0	0	0	0	0	0	0	0	0	0	0	0	0	0
Cryptosporidium hominis	0	0	0	0	0	0	0	0	0	0	0	0	0	0
Cupriavidus metallidurans	0	0	3.46	0	6.07	0	0	0	0	0	0	0	5.46	0
Cupriavidus pinatubonensis	12.1	0	0	0	0	0	0	0	0	0	0	0	0	0
Cupriavidus sp. USMAA2-4	0	0	0	0	6.71	0	0	0	0	0	0	0	6.05	0
Cutibacterium acnes	0	0	0	0	0	0	0	0	0	0	0	0	0	0
Dermacoccus sp. PAMC28757	0	0	0	0	0	0	0	0	0	0	0	0	0	12.1
Desulfovibrio piger	0	0	0	0	0	0	0	0	0	0	0	0	0	0
Diaphorobacter aerolatus	0	0	0	0	0	0	0	0	0	0	0	0	0	0
Diaphorobacter sp. HDW4A	19.2	0	0	0	0	0	0	0	0	0	0	0	0	0
Diaphorobacter sp. JS3050	0	0	0	0	0	0	0	0	0	0	36.29	0	0	0
Dielma fastidiosa	0	0	0	0	0	0	0	0	0	0	0	0	0	0
Dolosigranulum pigrum	0	0	0	0	0	0	0	0	0	0	0	0	0	0
Dorea formicigenerans	0	0	0	308.06	0	0	0	0	0	0	6973.17	138.09	51.57	0
Dorea longicatena	0	0	0	0	0	8.7	0	28.13	0	0	1086.88	298.82	0	0
Dorea phocaeensis	0	0	0	0	0	0	0	0	0	0	0	0	0	0
Dysosmobacter welbionis	0	0	0	0	0	0	0	0	0	0	0	0	0	0
Ectocarpus sp. Ec32	0	0	0	0	0	0	0	0	0	0	0	0	2.79	0
Eimeria tenella	0	0	0	0	0	0	0	0	0	0	0	0	0	0
Enterocloster aldensis	0	0	0	0	0	0	0	0	0	0	0	0	0	0
Enterocloster asparagiformis	0	0	0	0	0	0	0	0	0	0	0	0	0	0
Enterocloster bolteae	0	0	0	0	0	0	0	0	0	0	23.04	0	0	0
Enterocloster citroniae	0	0	0	0	0	0	0	0	0	0	0	0	0	0
Enterocloster clostridioformis	0	0	0	0	0	0	0	0	0	0	0	0	0	0
Enterocloster lavalensis	0	0	0	0	0	0	0	0	0	0	0	0	0	0
Eptesicus fuscus gammaherpesvirus	0	0	0	0	0	0	0	0	0	0	0	0	0	0
Erysipelatoclostridium ramosum	0	0	0	0	0	0	0	0	0	0	0	0	160.77	0
Escherichia coli	0	0	0	0	8.36	0	1266.75	169.23	0	0	465.46	292.75	0	131.01
Eubacterium callanderi	0	0	0	0	0	0	0	0	0	0	0	0	0	0
Eubacterium ramulus	13.05	0	0	0	0	0	0	0	0	0	980.32	169.23	0	0
Eubacterium sp. NSJ-61	0	0	0	0	0	0	0	0	0	0	44.19	0	0	0
Exophiala phaeomuriformis	0	0	0	0	0	22.09	0	0	0	0	0	0	0	0
Exophiala spinifera	0	0	0	5.21	3.35	0	0	0	0	0	0	7.68	0	17.4
Ezakiella coagulans	0	0	0	0	0	0	0	0	0	0	0	0	0	0
Faecalibacillus intestinalis	0	0	0	0	0	0	0	0	0	0	20.77	0	0	0
Faecalibacterium prausnitzii	14.06	0	0	0	0	0	144.98	16.2	0	338.47	5829.18	21.17	0	0
Faecalicatena fissicatena	0	0	0	0	0	0	0	0	0	0	0	0	0	0
Faecalitalea cylindroides	0	0	0	0	0	0	0	0	0	0	0	0	0	0
Flavonifractor plautii	0	0	0	0	0	0	0	0	0	0	332.69	52.2	11.05	0
Flintibacter sp. KGMB00164	0	0	0	0	0	0	0	0	0	0	0	0	0	0
Fusarium musae	0	0	0	0	0	0	0	0	0	0	0	0	0	0
Fusarium oxysporum	0	0	0	0	0	0	0	0	0	0	0	0	0	0
Fusicatenibacter saccharivorans	8.1	0	0	0	0	0	0	0	10.92	0	288.49	0	0	0
Fusobacterium nucleatum	0	0	0	0	0	0	0	0	0	0	0	0	0	0
Fusobacterium periodonticum	0	0	0	0	0	0	0	0	0	0	0	0	0	7.82
Fusobacterium pseudoperiodonticum	0	0	0	0	0	0	0	0	0	0	0	0	0	18.22
Gemella morbillorum	0	0	0	0	0	0	0	0	0	0	0	0	0	0
Gemella sanguinis	0	0	0	0	0	0	0	0	0	0	65.63	0	0	0
GUT_GENOME000004	0	0	0	0	0	0	0	0	26.84	208.27	1458.97	16.73	0	0
GUT_GENOME000049	0	0	0	0	0	0	0	0	0	0	1754.9	0	0	0
GUT_GENOME000128	0	0	0	0	0	0	0	0	0	0	0	0	0	0
GUT_GENOME000131	0	0	0	0	0	0	0	0	0	0	207.72	0	0	0
GUT_GENOME000136	0	0	0	0	0	0	0	0	0	0	0	0	0	0
GUT_GENOME000159	0	0	0	0	0	0	0	0	0	0	88.65	0	0	0
GUT_GENOME000166	0	0	0	0	0	0	0	0	0	0	396.84	34.29	0	0
GUT_GENOME000187	0	0	0	0	0	0	0	0	0	0	0	0	0	0
GUT_GENOME000196	0	0	0	0	0	0	0	0	0	0	83.86	0	0	0
GUT_GENOME000205	0	0	0	0	0	0	0	0	0	0	173.47	0	0	0
GUT_GENOME000215	0	0	0	0	0	0	0	7.68	0	0	46.95	0	0	0
GUT_GENOME000231	0	0	0	0	0	0	0	8.19	0	0	181.1	0	0	0
GUT_GENOME000236	0	0	0	0	0	0	0	0	0	0	0	0	0	0
GUT_GENOME000250	0	0	0	0	0	0	0	0	0	0	112.52	0	0	0
GUT_GENOME000260	0	0	0	0	0	0	0	0	0	0	167.88	0	0	0
GUT_GENOME000266	0	0	0	0	0	0	0	0	0	0	138.24	0	0	0
GUT_GENOME000269	0	0	0	0	0	0	0	0	0	0	0	0	0	0
GUT_GENOME000285	0	0	0	0	0	0	0	0	0	0	0	0	0	0
GUT_GENOME000299	0	0	0	0	0	0	0	0	33.85	126.72	801.47	8.7	0	0
GUT_GENOME000308	0	0	0	0	0	0	0	0	0	0	250.29	0	0	0
GUT_GENOME000367	72.59	0	0	0	0	0	0	0	0	0	287.51	0	0	0
GUT_GENOME000396	0	0	0	0	0	0	0	0	0	0	0	0	0	0
GUT_GENOME000420	0	0	0	0	0	0	0	0	0	0	0	0	0	0
GUT_GENOME000423	0	0	0	0	0	0	0	0	0	214.62	169.44	0	0	0
GUT_GENOME000459	0	0	0	0	0	0	0	0	0	0	80.09	0	0	0
GUT_GENOME000479	0	0	0	0	0	0	0	0	0	0	380.31	0	0	0
GUT_GENOME000564	0	0	0	0	0	0	0	0	0	0	0	0	0	0
GUT_GENOME000578	0	0	0	0	0	0	0	0	0	0	28.13	0	0	0
GUT_GENOME000582	0	0	0	0	0	0	0	0	0	0	6.92	0	0	0
GUT_GENOME000609	0	0	0	0	0	0	0	0	0	0	168.96	0	0	0
GUT_GENOME000623	0	0	0	0	0	0	0	0	0	0	0	0	0	0
GUT_GENOME000629	0	0	0	0	0	0	0	0	0	0	0	0	0	0
GUT_GENOME000634	0	0	0	0	0	0	0	0	0	0	387.12	0	0	0
GUT_GENOME000659	0	0	0	0	0	0	0	0	32.82	0	25835	0	0	0
GUT_GENOME000662	78.63	0	0	0	0	0	0	0	0	0	690.42	24.21	0	0
GUT_GENOME000676	0	0	0	0	0	0	0	0	23.04	0	4215.22	0	0	0
GUT_GENOME000682	0	0	0	0	0	0	0	0	0	0	0	398.42	13.85	0
GUT_GENOME000735	0	0	0	0	0	0	0	0	0	0	12.1	0	0	0
GUT_GENOME000753	0	0	0	0	0	0	0	0	0	0	0	0	0	0
GUT_GENOME000818	0	0	0	0	0	0	0	0	0	0	0	0	0	0
GUT_GENOME000871	0	0	0	0	0	0	0	0	0	0	0	0	0	0
GUT_GENOME000872	0	0	0	0	0	0	0	0	0	0	23.44	0	0	0
GUT_GENOME000899	0	0	0	0	0	0	0	0	0	0	0	6.97	0	0
GUT_GENOME000906	0	0	0	0	0	0	0	0	0	0	184.32	0	0	0
GUT_GENOME000944	0	0	0	0	0	0	0	0	0	0	0	0	0	0
GUT_GENOME000962	0	0	0	0	0	0	0	0	0	0	4.18	0	4.03	0
GUT_GENOME000967	0	0	0	0	0	0	0	0	0	53.76	0	17.4	0	0
GUT_GENOME000994	0	0	0	0	0	0	0	0	0	0	0	0	0	0
GUT_GENOME001003	12.1	0	0	466.47	0	0	0	0	0	0	72.89	28.24	0	7.68
GUT_GENOME001004	0	0	0	0	0	0	0	0	0	0	1700.88	0	0	0
GUT_GENOME001016	0	0	0	0	0	0	0	0	0	0	0	0	0	0
GUT_GENOME001022	0	0	0	0	0	0	0	0	0	0	4.03	0	0	0
GUT_GENOME001056	0	0	0	0	0	0	0	0	12.1	0	1215.18	9.38	0	0
GUT_GENOME001105	0	0	0	0	0	0	0	0	0	0	565.94	0	0	0
GUT_GENOME001139	0	0	0	0	0	0	31.15	0	0	0	0	0	0	0
GUT_GENOME001147	0	0	0	0	0	0	0	0	0	0	159.4	0	0	0
GUT_GENOME001159	33.85	0	0	0	0	0	0	0	0	0	1922.8	0	0	0
GUT_GENOME001177	0	0	0	0	0	0	0	0	0	0	0	0	0	0
GUT_GENOME001190	0	0	0	0	0	0	0	0	0	0	0	0	0	0
GUT_GENOME001208	0	0	0	0	0	0	0	0	0	0	151.95	16.2	0	0
GUT_GENOME001213	0	0	0	0	0	0	0	0	0	0	211.71	0	0	0
GUT_GENOME001239	0	0	0	0	0	0	0	0	0	0	104.29	0	0	0
GUT_GENOME001245	0	0	0	0	0	0	0	0	0	0	0	0	0	0
GUT_GENOME001270	0	0	0	488.06	0	0	0	0	0	0	0	0	0	0
GUT_GENOME001295	0	0	0	0	0	0	0	0	0	0	0	0	0	0
GUT_GENOME001297	0	0	0	0	0	0	0	0	0	153.88	342.91	253.85	0	0
GUT_GENOME001340	0	0	0	0	0	0	0	0	0	0	0	0	0	0
GUT_GENOME001354	0	0	0	0	0	0	0	0	0	0	0	0	0	0
GUT_GENOME001373	0	0	0	0	0	0	0	0	0	0	203.08	7.68	0	0
GUT_GENOME001401	0	0	0	0	0	0	0	12.1	0	0	398.49	0	0	0
GUT_GENOME001440	0	0	0	0	0	0	0	0	0	0	0	0	0	0
GUT_GENOME001471	0	0	0	0	0	0	0	20.25	0	0	1466.9	0	0	0
GUT_GENOME001490	0	0	0	68.58	0	0	0	0	0	150.02	12342.1	0	0	0
GUT_GENOME001506	0	0	0	0	0	0	0	0	0	0	0	0	0	0
GUT_GENOME001575	0	0	0	2870.47	0	0	0	0	0	0	5065.89	113.1	93.9	0
GUT_GENOME001578	0	0	0	0	0	0	0	0	0	0	62.57	0	0	0
GUT_GENOME001602	0	0	0	192.21	0	0	0	0	0	0	973.88	0	0	0
GUT_GENOME001636	0	0	0	0	0	0	0	0	0	0	187.05	0	0	0
GUT_GENOME001677	0	0	0	0	0	0	0	7.03	0	0	129.15	0	0	0
GUT_GENOME001678	0	0	0	0	0	0	0	0	0	0	0	0	0	0
GUT_GENOME001709	0	0	0	0	0	0	0	0	78.63	321.91	77.33	4.69	0	0
GUT_GENOME001752	0	0	0	0	0	0	0	0	0	0	0	0	0	0
GUT_GENOME001757	0	0	0	0	0	0	0	0	0	0	3037.76	0	0	0
GUT_GENOME001779	0	0	0	0	0	0	0	9.07	0	0	0	0	0	0
GUT_GENOME001800	0	0	0	0	0	0	0	0	0	0	0	0	0	0
GUT_GENOME001831	0	0	0	0	0	0	0	0	0	0	549.13	0	0	0
GUT_GENOME001853	0	0	0	0	0	0	0	0	0	0	0	0	0	27.17
GUT_GENOME001854	0	0	0	0	0	0	0	0	0	0	11.15	0	0	0
GUT_GENOME004694	0	0	0	0	0	0	0	0	0	0	0	0	0	0
GUT_GENOME004970	0	0	0	0	0	0	0	0	0	0	0	0	0	0
GUT_GENOME005475	0	0	0	0	0	0	0	0	0	0	46.57	0	0	0
GUT_GENOME005565	0	0	0	0	0	0	0	0	0	0	0	0	0	0
GUT_GENOME007158	0	0	0	0	0	0	171.23	0	0	0	0	27.17	0	0
GUT_GENOME007443	0	0	0	0	0	0	0	0	8.36	0	0	0	0	0
GUT_GENOME007598	0	0	0	0	0	0	0	0	0	0	323.13	0	0	0
GUT_GENOME007693	0	0	0	0	0	0	0	0	0	0	0	0	0	0
GUT_GENOME007990	0	0	0	0	0	0	0	0	0	0	0	0	0	0
GUT_GENOME008152	0	0	0	0	0	0	0	0	0	0	0	0	0	0
GUT_GENOME008455	0	0	0	0	0	0	0	0	0	0	83.07	0	0	0
GUT_GENOME009178	0	0	0	0	0	0	0	0	0	0	0	30.24	0	0
GUT_GENOME009249	0	0	0	0	0	0	0	0	0	0	98.26	0	0	0
GUT_GENOME009602	0	0	0	0	0	0	0	0	0	0	156.14	0	0	0
GUT_GENOME009689	0	0	0	0	0	0	0	0	0	0	0	0	0	0
GUT_GENOME009824	0	0	0	0	0	0	0	0	0	0	0	0	0	0
GUT_GENOME012683	0	0	0	0	0	0	0	0	0	0	36.44	0	0	0
GUT_GENOME012905	0	0	0	0	0	0	0	0	0	0	0	0	0	0
GUT_GENOME014039	0	0	0	0	0	0	0	0	0	0	0	0	0	0
GUT_GENOME014725	0	0	0	0	0	0	0	0	0	0	0	0	0	0
GUT_GENOME014765	0	0	0	0	0	0	0	0	0	0	0	0	0	0
GUT_GENOME015477	0	0	0	0	0	0	0	0	0	0	99.61	0	0	0
GUT_GENOME015763	0	0	0	0	0	0	0	0	0	0	913.87	0	0	0
GUT_GENOME016361	0	0	0	0	0	0	0	0	0	0	89.07	0	0	0
GUT_GENOME017394	0	0	0	0	0	0	0	0	0	0	0	0	0	0
GUT_GENOME017531	0	0	0	0	0	0	0	0	0	0	0	0	0	0
GUT_GENOME017938	0	0	0	0	0	0	0	0	0	0	0	10.43	0	0
GUT_GENOME017944	0	0	0	0	0	0	0	0	0	0	0	0	0	0
GUT_GENOME018115	0	0	0	0	0	0	0	0	0	0	0	0	0	0
GUT_GENOME018318	0	0	0	0	0	0	0	0	0	0	0	0	0	0
GUT_GENOME018678	0	0	0	0	0	0	0	0	0	0	0	0	0	0
GUT_GENOME018906	0	0	0	0	0	0	0	0	0	0	0	0	0	0
GUT_GENOME018957	20.25	0	0	0	0	0	0	0	0	0	0	0	0	0
GUT_GENOME018981	0	0	0	0	0	0	0	0	0	0	0	0	0	0
GUT_GENOME019330	0	0	0	0	0	0	0	0	0	0	0	0	0	0
GUT_GENOME020571	0	0	0	0	0	0	0	0	0	0	72.44	0	0	0
GUT_GENOME020805	0	0	0	0	0	0	0	0	0	0	2496.21	0	0	0
GUT_GENOME020894	0	0	0	0	0	0	0	0	0	0	23.44	0	0	0
GUT_GENOME022136	0	0	0	0	0	0	0	0	0	0	0	0	0	0
GUT_GENOME022295	0	0	0	0	0	0	0	0	0	0	852.49	0	0	0
GUT_GENOME022845	0	0	0	0	0	0	0	0	0	0	0	0	0	0
GUT_GENOME023798	0	0	0	0	0	0	0	0	0	0	8.36	0	0	0
GUT_GENOME024263	0	0	0	14940.9	0	0	0	0	0	0	0	0	0	0
GUT_GENOME024450	0	0	0	0	0	0	0	0	0	0	5.21	0	0	0
GUT_GENOME024543	0	0	0	0	0	0	0	0	0	0	0	0	0	0
GUT_GENOME024905	0	0	0	0	0	0	0	0	0	0	0	0	0	0
GUT_GENOME025678	0	0	0	0	0	0	0	0	0	0	0	0	0	0
GUT_GENOME026012	0	0	0	644.13	0	0	0	0	0	0	0	0	0	0
GUT_GENOME026080	0	0	0	0	0	0	0	0	0	0	0	0	0	0
GUT_GENOME027270	0	0	0	0	0	0	0	0	0	0	0	0	0	0
GUT_GENOME027582	0	0	0	0	0	0	0	0	0	0	0	0	0	0
GUT_GENOME027665	0	0	0	0	0	0	0	0	0	0	0	0	0	0
GUT_GENOME027748	0	0	0	0	0	0	0	0	0	0	0	0	0	0
GUT_GENOME027824	0	0	0	0	0	0	0	0	0	0	0	0	0	0
GUT_GENOME029301	0	0	0	0	0	0	0	0	0	0	0	0	0	0
GUT_GENOME029304	0	0	0	0	0	0	0	0	0	0	117.1	0	0	0
GUT_GENOME029840	0	0	0	0	0	0	0	0	0	0	0	0	0	0
GUT_GENOME031710	0	0	0	0	0	0	0	0	0	0	0	0	0	0
GUT_GENOME032415	0	0	0	0	0	0	0	0	0	0	0	0	0	0
GUT_GENOME033115	0	0	0	0	0	0	0	0	0	0	0	0	0	0
GUT_GENOME033705	0	0	0	0	0	0	0	0	0	0	0	0	0	0
GUT_GENOME034317	0	0	0	0	0	0	0	0	0	0	330.81	0	0	0
GUT_GENOME034989	0	0	0	0	0	0	0	0	0	0	0	0	0	0
GUT_GENOME035389	0	0	0	0	0	0	0	0	0	0	0	0	0	0
GUT_GENOME035519	0	0	0	0	0	0	0	0	0	0	0	0	0	0
GUT_GENOME035792	0	0	0	0	0	0	0	0	0	0	0	0	0	0
GUT_GENOME036500	0	0	0	0	0	0	0	0	0	0	0	22.31	0	0
GUT_GENOME036899	0	0	0	0	0	0	0	0	0	0	0	0	0	0
GUT_GENOME037249	0	0	0	0	0	0	0	0	0	0	0	0	0	0
GUT_GENOME037509	0	0	0	0	0	0	0	0	0	0	0	0	0	0
GUT_GENOME037885	0	0	0	0	0	0	0	0	0	0	0	0	0	0
GUT_GENOME037977	0	0	0	0	0	0	0	0	0	0	0	0	0	0
GUT_GENOME040420	0	0	0	0	0	0	0	0	0	0	0	4.03	0	0
GUT_GENOME042029	0	0	0	0	0	0	0	0	0	0	265.35	0	0	0
GUT_GENOME042389	0	0	0	0	0	0	0	0	0	0	0	0	0	0
GUT_GENOME043611	0	0	0	0	0	0	0	0	0	0	0	0	0	0
GUT_GENOME044788	0	0	0	0	0	4.03	0	0	0	0	0	0	0	0
GUT_GENOME045186	0	0	0	0	0	0	0	0	0	0	0	0	0	0
GUT_GENOME047195	0	0	0	0	0	0	0	0	0	0	0	0	0	0
GUT_GENOME048115	0	0	0	0	0	0	0	0	0	0	0	0	0	0
GUT_GENOME049240	0	0	0	0	0	0	0	0	0	0	0	0	0	0
GUT_GENOME056112	0	0	0	0	0	0	0	0	0	0	0	0	0	0
GUT_GENOME057155	0	0	0	0	0	0	0	0	0	0	0	0	0	0
GUT_GENOME057686	11.52	0	0	0	0	0	0	0	0	0	0	0	0	0
GUT_GENOME058365	0	0	0	0	0	0	0	0	0	0	0	0	0	0
GUT_GENOME059449	0	0	0	0	0	0	0	0	0	0	26.07	0	0	0
GUT_GENOME060023	0	0	0	0	0	0	0	0	0	0	56.69	0	0	0
GUT_GENOME060514	0	0	0	0	0	0	0	0	0	0	0	0	0	0
GUT_GENOME061059	0	0	0	0	0	0	0	0	0	0	0	0	0	0
GUT_GENOME062339	0	0	0	0	0	0	0	0	0	0	0	0	0	0
GUT_GENOME063562	0	0	0	0	0	0	0	0	0	0	0	0	0	0
GUT_GENOME065321	0	0	0	0	0	0	0	0	0	0	466.34	0	0	0
GUT_GENOME065434	0	0	0	0	0	0	0	0	0	0	0	0	0	0
GUT_GENOME065504	0	0	0	0	0	0	0	0	0	0	37.51	0	0	0
GUT_GENOME067136	0	0	0	0	0	0	0	0	0	0	0	11.15	0	0
GUT_GENOME069124	0	0	0	0	0	0	0	0	0	0	0	0	0	0
GUT_GENOME069692	0	0	0	0	0	0	0	0	0	0	0	36.5	0	0
GUT_GENOME070485	0	0	0	0	0	0	0	0	0	0	0	0	0	0
GUT_GENOME071857	0	0	0	0	0	0	0	0	0	0	0	0	0	0
GUT_GENOME074354	0	0	0	0	0	0	0	0	0	0	0	0	0	0
GUT_GENOME075582	0	0	0	0	0	0	0	0	0	0	0	0	0	0
GUT_GENOME076199	2054.5	875.55	15620	2350.28	2010.24	8957.24	42165.7	66407.7	4254.76	5250.38	61223	18542.6	4983.51	3182.42
GUT_GENOME077706	0	0	0	0	0	0	0	0	0	0	0	0	0	0
GUT_GENOME078217	0	0	0	0	0	0	0	0	0	0	0	0	0	0
GUT_GENOME081328	0	0	0	0	0	0	0	0	0	0	0	0	0	0
GUT_GENOME082811	0	0	0	0	0	0	0	0	0	0	0	0	0	0
GUT_GENOME083570	0	0	0	0	0	0	0	0	0	0	0	0	0	0
GUT_GENOME083985	0	0	0	0	0	0	0	0	0	0	0	0	0	0
GUT_GENOME084706	0	0	0	0	0	0	0	0	0	0	55.38	0	0	0
GUT_GENOME085305	0	0	0	0	0	0	0	0	0	0	7.68	0	0	0
GUT_GENOME086641	0	0	0	0	0	0	0	0	0	0	0	0	0	0
GUT_GENOME086831	0	0	0	0	0	0	0	0	0	0	51.58	0	0	0
GUT_GENOME087109	0	0	0	0	0	0	0	0	0	0	0	0	0	0
GUT_GENOME087442	0	0	0	0	0	0	0	0	0	0	234.65	0	0	0
GUT_GENOME087542	0	0	0	0	0	0	0	0	0	0	0	0	0	0
GUT_GENOME089175	0	0	0	0	0	0	0	0	0	0	0	11.05	0	0
GUT_GENOME089515	0	0	0	0	0	0	0	0	0	0	125.8	9.06	0	0
GUT_GENOME090533	0	0	0	0	0	0	0	13.85	0	0	0	0	0	0
GUT_GENOME090740	0	0	0	0	0	0	0	0	0	0	55.24	0	0	0
GUT_GENOME091092	0	0	0	0	0	0	0	0	0	0	0	0	0	0
GUT_GENOME091175	0	0	0	0	0	0	0	0	0	0	0	30.72	0	0
GUT_GENOME091344	0	0	0	0	0	0	0	0	0	0	328.17	0	0	0
GUT_GENOME092829	0	0	0	0	0	0	0	0	0	0	0	5.58	0	0
GUT_GENOME092886	0	0	0	0	0	0	0	0	0	0	0	0	0	0
GUT_GENOME093113	0	0	0	0	0	0	0	0	0	0	32.75	0	0	0
GUT_GENOME093565	0	0	0	0	0	0	0	0	0	0	0	0	0	0
GUT_GENOME093609	0	0	0	0	0	0	0	0	0	0	248	0	0	0
GUT_GENOME093910	0	0	0	0	0	0	0	0	0	0	0	0	0	0
GUT_GENOME094660	0	0	0	0	0	0	0	0	0	0	113.38	0	0	0
GUT_GENOME095248	0	0	0	0	0	0	0	0	0	102.83	0	0	0	0
GUT_GENOME095942	0	0	0	0	0	0	0	0	0	0	0	0	0	0
GUT_GENOME096144	0	0	0	0	0	0	0	0	0	0	0	0	0	0
GUT_GENOME096206	0	0	0	0	0	0	0	0	0	0	16.57	0	0	0
GUT_GENOME096253	0	0	0	0	0	0	0	0	0	8.39	253.54	0	0	0
GUT_GENOME096276	0	0	0	0	0	0	0	0	0	161.37	0	0	0	0
GUT_GENOME096371	0	0	0	0	0	0	0	0	0	0	0	0	0	0
GUT_GENOME096491	0	0	0	0	0	0	0	0	0	22.64	0	0	0	0
GUT_GENOME096495	0	0	0	0	0	0	0	0	0	0	0	0	0	0
GUT_GENOME096535	0	0	0	0	0	0	0	0	0	0	0	0	0	0
GUT_GENOME096538	0	0	0	0	0	0	0	0	0	0	0	0	0	0
GUT_GENOME096879	0	0	0	0	0	0	0	0	0	0	18.15	0	0	0
GUT_GENOME097258	0	0	0	0	0	0	0	0	0	0	0	0	0	0
GUT_GENOME097476	0	0	0	0	0	0	0	0	0	0	0	0	0	0
GUT_GENOME097552	0	0	0	0	0	0	0	0	0	0	0	0	0	0
GUT_GENOME097946	0	0	0	0	0	0	0	0	0	0	63.74	0	0	0
GUT_GENOME098242	0	0	0	0	0	0	0	0	0	0	0	0	0	0
GUT_GENOME098572	0	0	0	0	0	0	0	0	0	0	0	0	0	0
GUT_GENOME098710	0	0	0	0	0	0	0	0	0	0	0	0	0	0
GUT_GENOME098775	0	0	0	0	0	0	0	0	0	0	0	0	0	0
GUT_GENOME098909	0	0	0	0	0	0	0	0	0	0	107.83	0	0	0
GUT_GENOME099131	0	0	0	0	0	0	0	0	0	0	0	0	0	0
GUT_GENOME100613	0	0	0	0	0	0	0	0	0	0	0	12.1	0	0
GUT_GENOME103234	0	0	0	0	0	0	0	0	0	0	0	0	0	0
GUT_GENOME103765	0	0	0	0	0	0	0	0	0	0	0	0	0	0
GUT_GENOME103847	0	0	0	0	0	0	0	0	0	0	0	30.45	0	0
GUT_GENOME104392	0	0	0	0	0	0	0	0	0	0	0	0	0	0
GUT_GENOME104756	0	0	0	0	0	0	0	0	0	0	0	0	0	0
GUT_GENOME105885	0	0	0	0	0	0	0	0	0	0	0	0	0	0
GUT_GENOME107760	0	0	0	0	0	0	0	0	0	0	93.93	0	0	0
GUT_GENOME109114	0	0	0	0	0	0	0	0	0	0	0	0	0	0
GUT_GENOME109512	0	0	0	0	0	0	0	0	0	0	0	0	0	0
GUT_GENOME109620	0	0	0	0	0	0	4.69	0	0	0	0	0	0	0
GUT_GENOME110757	0	0	0	0	0	0	0	0	0	0	0	0	0	0
GUT_GENOME110833	0	0	0	0	0	0	0	0	0	0	0	0	0	0
GUT_GENOME111344	0	0	0	0	0	0	0	0	0	0	65.77	0	0	0
GUT_GENOME111584	0	0	0	0	0	0	0	0	0	0	26.88	0	0	0
GUT_GENOME111977	0	0	0	0	0	0	0	0	0	0	0	0	0	0
GUT_GENOME112667	0	0	0	0	0	0	0	0	0	0	0	0	0	0
GUT_GENOME112856	0	0	0	0	0	0	0	0	0	0	453.66	0	0	0
GUT_GENOME113180	0	0	0	0	0	0	0	0	0	0	0	0	0	0
GUT_GENOME115718	0	0	0	0	0	0	0	0	0	0	0	20.17	0	0
GUT_GENOME116219	0	0	0	0	0	0	0	0	0	0	0	0	0	0
GUT_GENOME116471	0	0	0	0	0	0	0	0	0	0	0	0	0	0
GUT_GENOME116624	0	0	0	0	0	0	0	0	0	0	0	0	0	0
GUT_GENOME117534	0	0	0	0	0	0	0	0	0	0	0	0	0	0
GUT_GENOME117621	0	0	0	0	0	0	0	0	0	0	135.83	17.31	0	0
GUT_GENOME118058	0	0	0	0	0	0	0	0	0	0	1184.64	0	0	0
GUT_GENOME118228	0	0	0	0	0	0	0	0	34.8	0	0	0	0	0
GUT_GENOME120636	0	0	0	0	0	0	0	0	0	0	0	0	0	0
GUT_GENOME122166	0	0	0	0	0	0	0	0	0	0	0	0	0	0
GUT_GENOME122227	13.85	0	0	0	0	0	0	0	0	0	0	0	0	0
GUT_GENOME122482	0	0	0	0	0	0	0	0	0	0	0	0	0	0
GUT_GENOME123317	0	0	0	0	0	0	0	0	0	0	0	0	0	0
GUT_GENOME123416	0	0	0	0	0	598.83	0	0	0	0	1334.9	0	0	0
GUT_GENOME123467	0	0	0	0	0	0	0	0	0	0	0	0	0	0
GUT_GENOME124631	0	0	0	0	0	0	0	0	0	0	0	0	0	0
GUT_GENOME124777	0	0	0	0	0	0	0	0	0	0	0	72.44	0	0
GUT_GENOME125072	0	0	0	0	0	0	0	0	0	0	0	0	0	0
GUT_GENOME125250	0	0	0	0	0	0	0	0	0	0	0	0	0	0
GUT_GENOME125765	0	0	0	0	0	0	0	0	0	0	135.83	0	0	0
GUT_GENOME125804	0	0	0	0	0	0	0	0	0	0	346.93	7.68	0	0
GUT_GENOME126659	0	0	0	0	0	0	0	0	0	0	96.11	0	0	0
GUT_GENOME126939	0	0	0	0	0	0	0	0	0	0	0	0	0	0
GUT_GENOME127139	0	0	0	0	0	0	0	0	0	0	0	0	0	0
GUT_GENOME127701	0	0	0	0	0	0	0	0	0	0	0	0	0	0
GUT_GENOME127781	0	0	0	0	0	0	0	0	0	0	0	8.1	0	0
GUT_GENOME127797	0	0	0	1403.54	0	0	0	0	0	0	0	0	0	0
GUT_GENOME128273	0	0	0	0	0	0	0	0	0	0	0	0	0	0
GUT_GENOME129025	0	0	0	0	0	0	0	0	0	0	0	0	0	0
GUT_GENOME129051	0	0	0	0	0	0	0	0	0	0	0	0	0	0
GUT_GENOME129169	0	0	0	0	0	0	0	23.44	0	0	0	9.06	0	0
GUT_GENOME129695	0	0	0	0	0	0	0	0	0	0	0	0	0	0
GUT_GENOME129724	0	0	0	0	0	0	0	0	0	0	0	0	0	0
GUT_GENOME130046	0	0	0	0	0	0	0	0	0	0	0	0	0	0
GUT_GENOME130417	0	0	0	0	0	0	0	0	0	0	372.32	0	0	0
GUT_GENOME130638	0	0	0	0	0	0	0	0	0	0	0	0	0	0
GUT_GENOME130774	0	0	0	0	0	0	0	0	0	0	0	0	0	0
GUT_GENOME131087	0	0	0	0	0	0	0	0	0	42.31	0	0	0	0
GUT_GENOME133541	20.77	0	0	0	0	0	0	0	0	0	0	0	0	0
GUT_GENOME137446	0	0	0	0	0	0	0	0	0	0	0	0	0	0
GUT_GENOME137451	0	0	0	0	0	0	0	0	0	0	0	0	0	0
GUT_GENOME138139	0	0	0	0	0	0	0	0	0	0	5.21	0	0	0
GUT_GENOME138473	0	0	0	0	0	0	0	0	0	0	0	0	0	0
GUT_GENOME139132	0	0	0	0	0	0	0	0	0	0	0	0	0	0
GUT_GENOME139627	0	0	0	0	0	0	0	0	0	0	0	0	0	0
GUT_GENOME139744	0	0	0	0	0	0	0	0	0	0	0	0	0	0
GUT_GENOME139765	0	0	0	0	0	0	0	0	0	0	0	0	0	0
GUT_GENOME140047	0	0	0	0	0	0	0	0	0	0	0	0	0	0
GUT_GENOME140065	0	0	0	0	0	0	0	0	0	0	1446.96	0	0	0
GUT_GENOME140074	0	0	0	0	0	0	0	0	0	66.28	398.49	0	0	0
GUT_GENOME140078	0	0	0	0	0	0	0	0	0	0	240.57	0	0	0
GUT_GENOME140104	0	0	0	0	0	0	0	0	0	0	0	0	0	0
GUT_GENOME140233	0	0	0	0	0	0	0	0	0	0	0	0	0	0
GUT_GENOME140236	0	0	0	0	0	0	0	0	0	0	0	0	0	0
GUT_GENOME140264	0	0	0	0	0	0	0	0	0	0	390.15	217.5	0	0
GUT_GENOME140265	0	0	0	0	0	0	0	0	0	0	323.3	0	0	0
GUT_GENOME140268	0	0	0	0	0	0	0	0	0	0	0	0	0	0
GUT_GENOME140270	0	0	0	0	0	0	0	0	0	139.12	0	0	0	0
GUT_GENOME140304	0	0	0	0	0	0	0	0	0	0	0	0	0	0
GUT_GENOME140320	0	0	0	0	0	0	0	0	0	0	2696.88	0	0	0
GUT_GENOME140342	0	0	0	0	0	0	0	0	0	0	129.8	0	0	0
GUT_GENOME140345	0	0	0	0	0	0	0	0	0	0	733.46	10.38	0	0
GUT_GENOME140411	0	0	0	0	0	0	0	0	0	0	389.24	0	0	0
GUT_GENOME141047	0	0	0	0	0	0	0	0	0	0	0	0	0	0
GUT_GENOME141068	0	0	0	0	0	0	0	0	0	0	0	0	8.1	0
GUT_GENOME142396	0	0	0	0	0	0	0	0	0	0	0	0	0	0
GUT_GENOME143156	0	0	0	0	0	0	0	0	0	0	43.67	0	0	0
GUT_GENOME143157	0	0	0	0	0	0	0	6.71	0	0	653.82	0	0	0
GUT_GENOME143189	0	0	0	0	0	0	0	0	0	0	0	0	0	0
GUT_GENOME145587	0	0	0	0	0	0	0	0	0	0	0	0	0	0
GUT_GENOME145985	0	0	0	0	0	0	0	0	0	0	56.69	0	0	0
GUT_GENOME148443	0	0	0	0	0	0	0	0	0	0	0	0	0	0
GUT_GENOME149497	0	0	0	0	0	0	0	0	0	0	0	0	0	0
GUT_GENOME150720	0	0	0	0	0	0	0	0	0	0	1974.75	0	0	0
GUT_GENOME151978	0	0	0	0	0	0	643.09	0	0	0	0	0	0	0
GUT_GENOME152489	4.03	0	0	0	0	0	0	0	0	0	0	0	0	0
GUT_GENOME152509	0	0	0	0	0	0	0	0	0	0	1150.8	0	0	0
GUT_GENOME152603	0	0	0	0	0	0	0	0	0	0	0	0	0	0
GUT_GENOME153241	0	0	0	0	0	0	0	0	0	0	69.23	0	0	0
GUT_GENOME153760	0	0	0	0	0	0	0	0	0	0	138.24	0	0	0
GUT_GENOME154740	0	0	0	0	0	0	0	0	0	0	0	7.82	0	0
GUT_GENOME154896	0	0	0	0	0	0	0	0	0	0	0	0	0	0
GUT_GENOME155164	0	0	0	0	0	0	0	0	0	0	0	0	0	0
GUT_GENOME155275	0	0	0	0	0	0	0	0	0	0	0	0	0	0
GUT_GENOME155439	0	0	0	0	0	0	0	0	0	44.61	313.83	0	0	0
GUT_GENOME155703	0	0	0	0	0	0	0	0	0	0	100.05	0	0	0
GUT_GENOME155713	0	0	0	0	0	0	0	0	0	0	0	18.11	0	0
GUT_GENOME155913	0	0	0	0	0	0	0	0	0	0	0	0	0	21.17
GUT_GENOME155959	0	0	0	0	0	0	0	0	0	0	38.66	0	0	0
GUT_GENOME155972	0	0	0	0	0	0	0	0	0	0	0	0	0	0
GUT_GENOME156244	0	0	0	0	0	0	0	0	0	0	541.55	11.52	0	0
GUT_GENOME157191	0	0	0	0	0	0	0	0	0	0	4.69	0	0	0
GUT_GENOME157265	0	0	0	0	0	0	0	0	0	0	0	0	0	0
GUT_GENOME157273	0	0	0	0	0	0	0	0	0	0	15.36	6.05	0	0
GUT_GENOME157463	0	0	0	0	0	0	0	0	0	0	302.96	0	0	0
GUT_GENOME157750	0	0	0	0	0	0	0	0	0	0	0	0	0	0
GUT_GENOME158398	0	0	0	0	0	0	0	0	0	0	0	0	0	0
GUT_GENOME158484	0	0	0	0	0	0	0	0	0	0	62.57	0	0	0
GUT_GENOME158523	0	0	0	0	0	0	0	0	0	0	0	0	0	0
GUT_GENOME158621	0	0	0	0	0	0	0	0	0	0	0	0	0	0
GUT_GENOME158868	0	0	0	0	0	0	0	0	0	0	0	0	0	0
GUT_GENOME159033	0	0	0	0	0	0	0	0	0	0	0	0	0	0
GUT_GENOME159035	0	0	0	0	0	0	0	0	0	0	0	0	0	0
GUT_GENOME159262	0	0	0	0	0	0	0	0	0	0	0	0	0	0
GUT_GENOME159364	0	0	0	0	0	0	0	0	0	0	287.7	0	0	0
GUT_GENOME159700	0	0	0	0	0	0	0	0	0	0	0	0	0	0
GUT_GENOME161205	0	0	0	0	0	0	0	0	0	0	0	0	0	0
GUT_GENOME161899	0	0	0	0	0	0	0	0	0	0	0	0	0	0
GUT_GENOME162823	0	0	0	0	0	0	0	0	0	0	0	0	0	0
GUT_GENOME163017	0	0	0	0	0	0	0	0	0	0	0	0	0	0
GUT_GENOME163607	0	0	0	0	0	0	0	0	0	0	0	0	0	0
GUT_GENOME164213	0	0	0	0	0	0	0	0	0	0	995.96	0	0	0
GUT_GENOME164255	0	0	0	0	0	0	0	0	0	0	188.3	20.17	0	0
GUT_GENOME164321	0	0	0	0	0	0	0	0	0	0	26.1	0	0	0
GUT_GENOME164403	0	0	0	0	0	0	0	0	0	0	0	0	0	0
GUT_GENOME169805	0	0	0	0	0	0	0	0	0	0	0	0	0	0
GUT_GENOME170652	0	0	0	0	0	0	0	0	0	0	0	0	0	0
GUT_GENOME171648	0	0	0	0	0	0	0	0	0	0	0	0	0	0
GUT_GENOME173058	0	0	0	0	0	0	0	0	0	0	0	0	0	0
GUT_GENOME175097	0	0	0	0	0	0	0	0	0	0	0	0	0	0
GUT_GENOME175115	0	0	0	0	0	0	0	0	0	0	0	0	0	0
GUT_GENOME175131	0	0	0	0	0	0	0	0	0	0	1032.97	0	0	0
GUT_GENOME175234	0	0	0	0	0	0	0	0	0	0	0	0	0	0
GUT_GENOME175384	0	0	0	0	0	0	0	0	0	0	0	0	0	0
GUT_GENOME175423	0	0	0	0	0	0	0	0	0	0	0	0	0	0
GUT_GENOME175656	0	0	0	0	0	0	0	0	0	0	0	0	0	0
GUT_GENOME176098	0	0	0	0	0	0	0	0	0	0	0	0	0	0
GUT_GENOME180274	0	0	0	0	0	0	0	0	0	0	0	0	0	0
GUT_GENOME183774	0	0	0	0	0	0	0	0	0	0	0	0	0	0
GUT_GENOME186025	0	0	0	0	0	0	0	0	0	0	0	0	0	0
GUT_GENOME187127	0	0	0	0	0	0	0	0	0	0	0	0	0	0
GUT_GENOME187394	0	0	0	0	0	0	0	0	0	0	0	0	0	0
GUT_GENOME187777	0	0	0	0	0	0	0	0	0	0	338.47	0	0	0
GUT_GENOME189446	0	0	0	0	0	0	0	0	0	0	32.82	0	0	0
GUT_GENOME190811	0	0	0	0	0	0	0	0	0	0	69.23	0	0	0
GUT_GENOME192289	0	0	0	0	0	0	0	0	0	0	0	0	0	0
GUT_GENOME192714	0	0	0	0	0	0	0	0	0	0	54.59	0	0	0
GUT_GENOME192801	0	0	0	0	0	0	0	0	0	0	0	0	0	0
GUT_GENOME193642	0	0	0	0	0	0	0	0	0	0	0	17.4	0	0
GUT_GENOME194902	0	0	0	0	0	0	0	0	0	0	0	0	0	0
GUT_GENOME197982	0	0	0	0	0	0	0	0	0	0	0	0	0	0
GUT_GENOME198844	0	0	0	0	0	0	0	0	0	0	104.4	0	0	0
GUT_GENOME198893	0	0	0	0	0	0	0	0	0	0	0	0	0	0
GUT_GENOME199014	0	0	0	0	0	0	0	0	0	0	0	0	0	0
GUT_GENOME199169	0	0	0	0	0	0	0	0	0	0	0	0	0	0
GUT_GENOME200873	0	0	0	0	0	0	0	0	0	0	0	0	0	0
GUT_GENOME201393	0	0	0	0	0	0	0	0	0	0	16.92	0	0	0
GUT_GENOME205748	0	0	0	0	0	0	0	0	0	0	0	0	0	0
GUT_GENOME205964	0	0	0	0	0	0	0	0	0	208.27	0	0	0	0
GUT_GENOME206546	0	0	0	0	0	0	0	0	0	0	0	0	0	0
GUT_GENOME207461	0	0	0	0	0	0	0	0	0	0	0	0	0	0
GUT_GENOME207493	0	0	0	0	0	0	0	0	0	0	0	0	0	0
GUT_GENOME208170	0	0	0	0	0	0	0	0	0	0	0	0	0	0
GUT_GENOME208213	0	0	0	0	0	211.71	0	0	0	0	1595.62	0	0	0
GUT_GENOME208943	0	0	0	0	0	0	0	0	0	0	0	0	0	0
GUT_GENOME209325	0	0	0	0	0	0	0	0	0	139.12	0	0	0	0
GUT_GENOME209360	0	0	0	0	0	0	0	0	0	0	57.03	0	0	0
GUT_GENOME209802	0	0	0	0	0	0	0	0	0	48.59	94.8	0	0	0
GUT_GENOME210610	0	0	0	0	0	0	0	0	0	0	0	0	0	0
GUT_GENOME212278	0	0	0	0	0	0	0	0	0	0	0	0	0	0
GUT_GENOME212317	0	0	0	5.21	0	0	0	0	0	0	0	0	0	0
GUT_GENOME212645	0	0	0	0	0	0	0	0	0	0	65.63	0	0	0
GUT_GENOME213427	0	0	0	0	0	0	0	0	0	0	0	0	0	0
GUT_GENOME213666	0	0	0	0	0	0	0	0	0	0	161.28	0	0	0
GUT_GENOME215193	0	0	0	0	0	0	0	0	0	0	0	0	0	0
GUT_GENOME217236	0	0	0	0	0	0	0	3.35	0	38.08	0	0	0	0
GUT_GENOME217399	0	0	0	0	0	0	0	0	0	0	42.34	0	0	0
GUT_GENOME217674	0	0	0	0	0	0	0	0	0	0	52.14	0	0	0
GUT_GENOME218592	0	0	0	0	0	0	0	0	0	0	52.64	0	0	0
GUT_GENOME219276	0	0	0	0	0	0	0	0	0	0	0	5.52	0	0
GUT_GENOME219438	0	0	0	0	0	0	0	0	0	0	2031.2	0	0	0
GUT_GENOME220495	0	0	0	0	0	0	0	0	0	0	0	0	0	0
GUT_GENOME221057	0	0	0	0	0	0	0	46.08	0	0	0	0	0	0
GUT_GENOME225144	0	0	0	0	0	0	0	0	0	0	18.11	0	0	0
GUT_GENOME225784	0	0	0	0	0	0	0	0	0	0	812.33	0	0	0
GUT_GENOME225807	0	0	0	0	0	0	0	0	0	0	0	0	0	0
GUT_GENOME225812	0	0	0	0	0	0	0	0	0	0	0	0	0	0
GUT_GENOME226003	0	0	0	0	0	0	0	0	0	0	7.68	48.39	0	0
GUT_GENOME226927	0	0	0	0	0	0	0	0	0	0	595	0	0	0
GUT_GENOME227599	0	0	0	0	0	0	0	3.35	0	0	313.66	0	0	0
GUT_GENOME227600	0	0	0	0	0	0	0	0	0	0	42.34	0	0	0
GUT_GENOME229830	0	0	0	0	0	0	0	0	0	0	0	0	0	0
GUT_GENOME231309	0	0	0	0	0	0	0	0	0	0	0	0	0	0
GUT_GENOME231320	0	610.53	8040.93	0	8.36	0	0	101.54	115.2	0	17.4	0	0	0
GUT_GENOME231413	0	0	0	0	6.05	0	0	0	0	0	0	0	0	0
GUT_GENOME231436	0	0	0	0	0	0	0	0	0	0	84.72	0	0	0
GUT_GENOME231814	20.13	0	0	0	4.05	0	0	0	0	0	0	0	0	0
GUT_GENOME232084	0	0	0	0	0	0	0	0	0	0	0	0	0	0
GUT_GENOME232145	0	0	0	0	0	0	0	0	0	0	0	0	0	0
GUT_GENOME232404	0	0	0	0	0	0	0	0	0	0	0	0	0	0
GUT_GENOME232929	0	0	0	0	0	0	0	0	0	0	0	0	0	0
GUT_GENOME234055	0	0	0	0	0	0	0	0	0	0	0	0	0	0
GUT_GENOME234729	0	0	0	0	0	0	0	0	0	0	0	0	0	0
GUT_GENOME237499	0	0	0	0	0	0	0	0	0	0	0	0	0	0
GUT_GENOME237779	0	0	0	0	0	0	0	0	0	0	0	0	0	0
GUT_GENOME238291	0	0	0	0	0	0	0	0	0	0	0	0	0	0
GUT_GENOME238401	0	0	0	0	0	0	0	0	0	0	560.84	0	0	0
GUT_GENOME238522	0	0	0	0	0	0	0	0	0	0	34.8	0	0	0
GUT_GENOME239074	0	0	0	0	0	0	0	0	0	0	0	0	0	0
GUT_GENOME239280	0	0	0	0	0	0	0	0	0	0	0	0	0	0
GUT_GENOME239428	0	0	0	0	0	0	0	0	0	0	93.9	0	0	0
GUT_GENOME239538	0	0	0	0	0	0	0	0	0	0	0	0	0	0
GUT_GENOME239673	0	0	0	0	0	0	0	0	0	0	169.23	0	0	0
GUT_GENOME239684	0	0	0	0	0	0	0	24.2	0	0	152.37	65.5	0	0
GUT_GENOME239699	0	0	0	0	0	0	0	0	0	0	0	0	0	0
GUT_GENOME239728	0	0	0	0	0	0	0	28.35	0	0	207.36	0	0	0
GUT_GENOME239737	0	0	0	0	0	0	0	0	0	0	2265.36	5.21	0	0
GUT_GENOME239745	0	0	0	0	0	0	0	0	0	0	0	0	0	0
GUT_GENOME239772	0	0	0	9.06	0	0	0	0	0	0	465.76	0	0	0
GUT_GENOME239789	0	0	0	0	0	0	0	0	0	0	0	23.48	0	0
GUT_GENOME239799	0	0	0	0	0	0	0	0	0	0	538.57	0	0	0
GUT_GENOME239815	0	0	0	0	0	0	0	0	0	0	0	0	0	0
GUT_GENOME242840	0	0	0	0	0	0	0	0	0	0	88.9	0	0	0
GUT_GENOME243082	0	0	1090	0	0	0	0	0	0	0	54.46	0	0	0
GUT_GENOME243177	0	0	0	0	0	0	0	0	0	0	0	0	0	0
GUT_GENOME243681	0	0	0	0	0	0	0	0	0	0	0	0	0	0
GUT_GENOME243998	0	0	0	0	0	0	24.23	0	0	0	0	0	0	0
GUT_GENOME244012	0	0	0	0	0	0	0	0	0	0	0	0	0	0
GUT_GENOME244205	0	0	0	0	0	0	0	0	0	0	0	0	0	0
GUT_GENOME244589	0	0	0	0	0	0	0	0	0	0	0	0	0	0
GUT_GENOME244654	0	0	0	0	0	0	0	0	0	0	62.77	0	0	0
GUT_GENOME244966	0	0	0	0	0	0	0	0	0	0	0	0	0	0
GUT_GENOME246020	0	0	0	0	0	0	0	0	0	0	0	0	0	0
GUT_GENOME246321	0	0	0	0	0	0	0	0	0	0	0	0	0	0
GUT_GENOME246326	0	0	0	0	0	0	67.09	0	0	0	0	0	0	0
GUT_GENOME246361	0	0	0	0	0	0	0	0	0	0	0	0	0	0
GUT_GENOME246551	0	0	0	0	0	0	0	0	0	0	0	0	0	0
GUT_GENOME246789	0	0	0	0	0	0	0	0	0	0	0	0	0	0
GUT_GENOME247421	0	0	0	0	0	0	0	0	0	0	0	0	0	0
GUT_GENOME247791	0	0	0	0	0	0	0	0	0	0	217.32	0	0	0
GUT_GENOME248577	0	0	0	0	0	0	0	0	0	0	0	0	0	0
GUT_GENOME250439	0	0	0	0	0	0	0	0	0	0	14.06	0	0	0
GUT_GENOME250973	0	0	0	0	0	0	0	0	0	0	8.65	0	0	0
GUT_GENOME251015	0	0	0	0	0	0	0	0	0	0	15.36	0	0	0
GUT_GENOME251083	0	0	0	0	0	0	0	0	0	0	54.59	0	0	0
GUT_GENOME251277	0	0	0	0	0	0	0	0	0	0	13.94	0	0	0
GUT_GENOME251699	0	0	0	0	0	0	0	0	0	0	18.15	0	0	0
GUT_GENOME252036	0	0	0	0	0	0	0	0	0	0	62.57	0	0	0
GUT_GENOME252090	0	0	0	4.69	0	0	0	0	0	0	0	0	0	0
GUT_GENOME252841	0	0	0	0	0	0	0	0	0	0	0	0	0	0
GUT_GENOME252930	0	0	0	0	0	0	0	0	0	0	0	0	0	0
GUT_GENOME253083	0	0	0	0	0	0	0	0	0	0	0	287.7	0	0
GUT_GENOME253356	0	0	0	0	0	0	0	0	6.05	0	0	0	0	0
GUT_GENOME253944	0	0	0	0	0	0	0	0	15.64	0	0	24.23	0	0
GUT_GENOME255270	0	0	0	0	0	0	0	0	0	0	0	0	0	0
GUT_GENOME255379	0	0	0	0	0	0	0	0	0	0	0	0	0	0
GUT_GENOME255646	0	0	0	0	0	0	0	0	0	0	0	0	0	0
GUT_GENOME255999	0	0	0	0	0	0	0	0	0	0	0	0	0	0
GUT_GENOME256714	0	0	0	0	0	0	0	0	0	0	0	57.36	0	0
GUT_GENOME256763	0	0	0	0	0	0	0	0	0	0	0	0	0	0
GUT_GENOME256939	0	0	0	0	0	0	0	0	0	0	48.39	0	0	0
GUT_GENOME257069	0	0	0	0	0	0	0	0	0	0	0	201.27	0	0
GUT_GENOME257394	0	0	0	0	0	0	0	0	0	0	91.11	0	0	0
GUT_GENOME258247	0	0	0	0	0	0	0	0	0	0	0	0	0	0
GUT_GENOME258268	0	0	0	0	0	0	0	0	0	0	0	0	0	0
GUT_GENOME258629	0	0	0	0	0	0	0	0	0	0	0	0	0	0
GUT_GENOME258823	0	0	0	0	0	0	0	0	0	0	93.9	0	0	0
GUT_GENOME258883	0	0	0	0	0	0	0	0	0	0	0	0	0	0
GUT_GENOME258988	0	0	0	0	0	0	0	0	0	0	0	0	0	0
GUT_GENOME259535	0	0	0	0	0	0	0	0	0	0	0	0	0	0
GUT_GENOME260369	0	0	0	617.71	0	0	0	0	0	0	0	2.79	0	16.14
GUT_GENOME260844	0	0	0	0	0	0	0	0	0	0	69.12	0	0	0
GUT_GENOME260956	0	0	0	0	0	0	0	0	0	0	0	0	0	0
GUT_GENOME261061	0	0	0	0	0	0	0	0	0	0	203.53	419.11	0	0
GUT_GENOME262194	0	0	0	0	0	0	0	0	0	0	1170.45	26.1	0	0
GUT_GENOME262257	0	0	0	0	0	0	0	0	0	0	0	0	0	0
GUT_GENOME262313	0	0	0	0	0	0	0	0	0	0	0	0	0	0
GUT_GENOME262636	0	0	0	0	0	0	0	0	0	0	0	0	0	0
GUT_GENOME263030	0	0	0	0	0	0	0	0	0	0	0	0	0	0
GUT_GENOME264873	0	0	0	0	0	0	0	0	0	0	116.99	0	0	0
GUT_GENOME265996	0	0	0	0	0	0	0	0	0	0	0	0	0	0
GUT_GENOME266038	0	0	0	0	0	0	0	0	0	0	0	0	0	0
GUT_GENOME266866	0	0	0	0	0	0	0	0	0	0	0	0	0	0
GUT_GENOME267645	0	0	0	0	0	0	0	0	0	0	0	0	0	0
GUT_GENOME268486	0	0	0	0	0	0	0	0	0	0	0	0	0	0
GUT_GENOME268527	0	0	0	0	0	0	0	0	0	0	0	0	0	0
GUT_GENOME269072	0	0	0	0	0	0	0	0	0	0	0	0	0	0
GUT_GENOME269364	0	0	0	0	0	0	0	0	0	0	0	0	0	0
GUT_GENOME269802	0	0	0	0	0	0	0	0	0	0	0	0	0	0
GUT_GENOME270687	0	0	0	0	0	0	0	0	0	0	774.35	0	0	0
GUT_GENOME270963	0	0	0	0	0	0	0	0	0	0	0	0	0	0
GUT_GENOME272559	0	0	0	0	0	0	0	0	0	0	0	0	0	0
GUT_GENOME273847	0	0	0	0	0	0	0	0	0	0	0	0	0	0
GUT_GENOME274363	0	0	0	0	0	0	0	0	0	0	0	0	0	0
GUT_GENOME274466	0	0	0	0	0	0	0	0	0	0	0	0	0	0
GUT_GENOME275692	0	0	0	0	0	0	0	0	0	0	194.68	0	0	0
GUT_GENOME276430	0	0	0	0	0	0	0	0	0	0	0	0	0	0
GUT_GENOME276949	0	0	0	0	0	0	0	0	0	0	0	0	0	0
GUT_GENOME277265	0	0	0	0	0	0	0	0	0	0	0	0	0	0
GUT_GENOME277404	0	0	0	0	0	0	0	0	0	0	0	0	0	0
GUT_GENOME280428	0	0	0	0	0	0	0	0	0	0	0	0	0	0
GUT_GENOME281389	0	0	0	0	0	0	0	0	0	0	0	0	0	0
GUT_GENOME282610	0	0	0	0	0	0	0	0	0	0	24.2	0	0	0
GUT_GENOME282843	0	0	0	0	0	0	0	0	0	0	0	0	0	0
GUT_GENOME283609	0	0	0	0	0	0	0	0	6.92	0	4.05	0	0	0
GUT_GENOME283626	0	0	0	0	0	0	0	50.77	0	0	4554.53	115.99	0	0
GUT_GENOME283627	0	0	0	0	0	0	0	0	0	0	0	36.22	0	0
GUT_GENOME283775	0	0	0	0	0	0	0	0	0	0	0	0	0	0
GUT_GENOME285322	0	0	0	0	0	0	0	0	0	0	0	0	0	0
Haemophilus haemolyticus	0	0	0	0	0	0	0	0	0	0	0	0	0	0
Haemophilus parainfluenzae	0	0	0	375.44	0	0	0	0	0	0	0	0	0	17.4
Helicobacter pylori	0	0	0	0	0	0	0	0	0	0	0	0	0	0
Holdemanella biformis	0	0	0	930.92	0	0	0	0	0	0	10842.8	0	0	0
Holdemania filiformis	0	0	0	0	0	0	0	0	0	0	0	0	0	0
Holdemania massiliensis	0	0	0	0	0	0	0	0	0	0	0	0	0	0
Human endogenous retrovirus K	0	0	0	0	0	0	0	0	0	0	2.79	0	0	0
Hungatella hathewayi	0	0	0	0	0	0	0	0	0	0	0	0	0	0
Hydrogenophaga sp. BPS33	8.36	0	0	0	0	0	0	0	0	0	0	0	0	0
Hydrogenophaga sp. PBL-H3	36.29	0	0	0	0	0	0	0	0	0	0	0	0	0
Intestinibacter bartlettii	0	0	0	0	0	0	0	0	0	0	0	0	0	54.59
Isochrysis galbana	12.15	48.41	981.56	46.08	12.1	0	5.52	0	27.29	26.07	0	99.61	69.23	78.07
Klebsiella aerogenes	0	0	0	8635.65	0	0	0	0	0	0	0	0	0	0
Klebsiella pneumoniae	0	0	0	0	0	0	0	0	0	0	35.9	0	65.5	0
Kluyveromyces marxianus	0	0	0	0	0	0	0	0	0	0	0	0	0	4.05
Lachnospira eligens	0	0	0	0	0	0	0	0	0	0	118.46	0	0	0
Lactobacillus delbrueckii	0	0	0	0	8.07	0	0	0	0	0	0	0	0	0
Lactobacillus iners	0	0	0	0	0	0	0	0	0	0	0	0	0	0
Lactonifactor longoviformis	0	0	0	0	0	0	0	0	0	0	0	0	0	0
Leclercia sp. 4-9-1-25	0	0	0	0	0	0	0	0	0	0	0	0	0	0
Leishmania orientalis	0	0	0	0	0	0	0	0	0	0	0	0	0	0
Leishmania sp. Ghana 2012 LV757	0	0	0	0	0	0	0	0	0	0	0	0	0	0
Leishmania tropica	0	0	0	0	0	0	0	0	0	0	0	0	0	0
Leptotrichia wadei	0	0	0	0	0	10.43	0	54.33	0	0	0	0	0	0
Longibaculum sp. KGMB06250	0	0	0	0	0	0	0	0	0	0	0	0	0	0
Lysinibacillus fusiformis	0	0	0	0	0	0	0	0	0	0	0	0	0	0
Malassezia globosa	0	0	0	0	0	0	0	0	0	0	0	0	0	0
Malassezia restricta	0	0	0	0	0	0	0	0	0	0	0	0	0	0
Megamonas funiformis	0	0	0	0	0	0	0	0	0	0	697.24	0	0	0
Mesorhizobium huakuii	0	0	0	0	0	0	0	0	0	0	0	0	0	0
Mesorhizobium sp. NZP2077	0	0	0	0	0	0	0	0	0	0	0	0	0	0
Mesorhizobium sp. Pch-S	0	0	0	0	0	0	0	0	0	0	0	0	0	0
Methylorubrum populi	0	0	0	0	0	0	0	0	0	0	0	0	0	0
Micrococcus luteus	0	0	0	0	0	0	0	0	0	0	0	0	0	0
Micrococcus sp. KBS0714	0	0	0	0	0	0	0	0	0	0	0	0	0	0
Mogibacterium diversum	0	0	0	0	0	0	0	0	0	0	0	0	0	0
Moraxella osloensis	0	0	0	0	0	0	0	0	0	0	0	0	0	0
Mycobacteroides chelonae	0	0	0	0	0	0	0	0	0	0	0	0	0	0
Nannochloropsis oceanica	0	0	0	0	0	0	0	0	0	0	0	0	0	0
Neglecta timonensis	0	0	0	0	0	0	0	0	0	0	0	0	0	0
Neisseria elongata	0	0	0	0	0	0	0	10.38	0	0	0	0	0	0
Neobittarella massiliensis	0	0	0	0	0	0	0	0	0	0	0	0	0	0
Novosphingobium sp. ABRDHK2	0	0	0	0	0	0	0	0	0	0	0	0	0	0
Ochrobactrum sp. MT180101	49.71	0	0	0	0	0	0	0	0	0	0	34.56	0	17.4
Odoribacter laneus	0	0	0	0	0	0	0	0	0	0	0	0	0	0
Odoribacter splanchnicus	0	0	0	0	0	0	0	0	0	1122.83	148.84	19.52	0	0
Oscillibacter sp. PEA192	0	0	0	0	0	0	0	0	0	0	38.4	0	0	0
Pandoravirus neocaledonia	0	0	0	0	0	69.12	0	0	0	0	1495.68	0	90.57	0
Parabacteroides distasonis	168.96	0	0	0	0	0	224.22	88.9	0	231.91	1490.25	303.7	0	194.62
Parabacteroides goldsteinii	0	0	0	0	0	0	0	0	0	0	0	0	0	0
Parabacteroides gordonii	0	0	0	0	0	0	0	0	0	0	0	0	0	0
Parabacteroides johnsonii	0	0	0	0	0	0	0	0	0	0	0	0	0	0
Parabacteroides merdae	46.93	0	0	249.22	0	0	0	169.23	0	405.27	978.77	0	0	0
Parabacteroides sp. CT06	18.22	0	0	0	0	0	0	0	0	0	665.88	54.33	0	0
Paracoccus mutanolyticus	0	0	0	0	0	0	0	51.92	0	0	0	152.31	53.76	0
Parasutterella excrementihominis	0	0	0	0	0	0	0	0	0	0	0	0	0	0
Parvimonas micra	0	0	0	0	0	0	0	0	0	0	162.99	0	0	0
Peptostreptococcus stomatis	0	0	0	0	0	0	0	0	0	0	0	0	0	0
Phaeodactylum tricornutum	0	0	0	0	0	0	0	0	0	0	0	0	0	0
Phascolarctobacterium faecium	0	0	0	0	0	0	0	0	0	0	0	0	0	0
Phascolarctobacterium succinatutens	0	0	0	0	0	0	0	0	0	0	0	0	0	0
Phocaeicola barnesiae	0	0	0	0	0	0	0	13.05	0	0	0	0	0	0
Phocaeicola coprocola	0	0	0	0	0	0	0	0	0	0	0	0	0	0
Phocaeicola coprophilus	0	0	0	0	0	0	449.48	0	0	0	30.24	0	0	18.75
Phocaeicola dorei	0	0	0	0	0	0	548.11	0	147.68	0	190.33	6.71	0	503.63
Phocaeicola massiliensis	0	0	0	0	0	0	0	162.99	0	181.23	0	0	0	2403.86
Phocaeicola plebeius	0	0	0	0	0	348.25	0	84.62	0	0	4297.88	0	0	81.88
Phocaeicola sartorii	0	0	0	295.68	0	0	5.52	0	0	0	6.71	0	0	8.36
Phocaeicola vulgatus	513.31	0	0	837.91	15.64	0	11468.3	366.91	0	1834.37	4514.3	2826.22	53.76	284.29
Planococcus dechangensis	0	0	0	0	0	0	0	0	0	0	0	0	0	0
Planococcus maritimus	0	0	0	0	0	0	0	0	0	0	0	0	0	0
Planococcus plakortidis	0	0	0	0	0	0	0	0	0	0	0	0	0	0
Planococcus rifietoensis	0	0	0	0	0	0	0	0	0	0	0	0	0	0
Planococcus sp. MB-3u-03	0	0	0	0	0	0	0	0	0	0	0	0	0	0
Plantactinospora sp. BB1	0	0	0	0	0	0	0	0	0	0	0	0	0	0
Plantactinospora sp. BC1	0	0	0	0	0	0	0	0	5.52	0	0	0	0	0
Plasmodium berghei	0	0	0	0	0	0	0	0	0	0	5.58	0	0	0
Plasmodium falciparum	0	0	0	0	0	0	0	6.05	0	15.36	0	0	0	4.69
Plasmodium vivax	0	0	0	0	0	0	0	0	0	0	0	0	0	0
Podospora comata	0	0	0	0	0	0	0	0	0	0	0	0	0	0
Porphyrobacter sp. YT40	0	0	0	0	0	0	0	0	0	0	0	0	0	0
Porphyromonas gingivalis	0	0	0	0	0	0	0	0	0	0	0	0	0	0
Prevotella copri	0	0	0	0	0	0	0	0	0	109.33	3483.55	16.92	0	0
Prevotella denticola	0	0	0	0	0	0	0	0	0	0	0	0	0	0
Prevotella melaninogenica	0	0	0	0	0	0	0	0	0	0	117.72	0	0	0
Prevotella nigrescens	0	0	0	0	0	0	0	0	0	0	0	0	0	0
Prevotella stercorea	0	0	0	0	0	0	0	0	0	0	11350	0	0	0
Proteus virus Isfahan	0	0	0	0	5.52	0	0	0	0	0	6.92	0	0	0
Pseudomonas libanensis	0	0	0	0	0	0	0	0	0	0	0	0	0	0
Pseudomonas oleovorans	0	0	0	0	0	0	0	0	0	0	0	0	0	0
Pseudomonas sp. BJP69	0	0	0	0	0	0	112.11	0	0	0	19.52	0	0	0
Pseudomonas sp. FDAARGOS_380	0	0	0	0	0	0	0	0	0	0	0	0	0	0
Pseudomonas sp. TMW 2.1634	0	0	0	0	0	0	0	0	0	0	0	0	0	0
Puccinia triticina	0	0	0	0	0	0	0	0	0	0	0	0	0	0
Pyrenophora teres	0	0	0	0	0	0	0	0	0	0	0	0	0	0
Pyricularia grisea	0	0	0	0	0	0	0	0	0	0	6.71	0	0	0
Rhizobium pusense	0	0	0	0	0	0	0	0	0	0	0	0	0	0
Rhizobium sp. S41	0	0	0	0	0	0	0	0	0	0	0	0	0	0
Rhodococcus fascians	0	0	0	0	0	0	0	0	0	0	0	0	0	0
Rhodococcus sp. PBTS 2	0	0	0	0	0	0	0	0	0	0	0	0	0	0
Roseburia hominis	0	0	0	0	0	0	0	0	0	0	131.27	0	0	0
Roseburia intestinalis	0	0	0	0	0	0	0	0	0	0	837.66	0	0	0
Roseburia inulinivorans	0	0	0	0	0	0	0	0	0	0	22226.2	0	8.7	0
Rothia amarae	0	0	0	0	0	0	0	0	0	0	0	0	0	0
Rothia dentocariosa	0	0	0	0	0	0	0	0	0	0	0	0	0	0
Rothia kristinae	0	0	0	0	0	0	0	0	0	0	0	0	0	0
Rothia mucilaginosa	0	0	0	0	0	0	0	0	0	0	125.15	0	0	0
Ruminococcus sp. JE7A12	0	0	0	0	0	0	0	0	0	0	0	32.27	0	0
Ruthenibacterium lactatiformans	0	0	0	0	0	0	0	0	0	0	0	22.09	0	0
Saccharomycopsis fibuligera x Saccharomycopsis cf. fibuligera	0	0	0	0	0	0	0	0	0	0	0	9.06	0	0
Salmonella enterica	0	0	0	0	0	0	0	0	0	0	0	0	0	0
Sellimonas intestinalis	0	0	0	0	0	0	0	0	0	0	0	0	0	0
Senegalimassilia anaerobia	0	0	0	0	0	0	0	0	0	0	307.87	0	0	0
Shigella flexneri	0	0	0	0	0	0	0	0	0	0	0	0	0	0
Shigella sp. PAMC 28760	0	0	0	0	0	0	0	0	0	0	18.75	0	0	0
Sphingobium sp. MI1205	0	0	0	0	0	0	0	0	0	0	0	0	0	0
Sphingopyxis sp. PAMC25046	0	0	0	0	0	0	0	0	0	0	0	0	0	0
Sporisorium graminicola	0	0	0	0	0	0	0	0	0	0	0	0	0	0
Staphylococcus aureus	0	0	0	0	46.88	0	0	0	0	0	27.88	0	0	0
Staphylococcus capitis	0	0	0	0	0	0	0	0	0	0	0	0	0	0
Staphylococcus cohnii	0	0	0	0	0	0	0	0	0	0	15.64	0	0	0
Staphylococcus epidermidis	0	0	0	0	0	0	0	0	0	0	0	0	0	0
Staphylococcus haemolyticus	0	0	0	0	0	0	0	0	0	0	0	0	0	0
Staphylococcus hominis	0	0	0	0	0	0	0	0	0	0	0	0	0	0
Staphylococcus pasteuri	0	0	0	0	0	0	0	0	0	0	12.1	0	0	0
Staphylococcus saccharolyticus	0	0	0	0	0	0	0	0	0	0	0	0	0	0
Staphylococcus saprophyticus	0	0	0	0	0	0	0	0	0	0	0	0	0	0
Staphylococcus sp. 11-B-312	0	0	0	0	0	0	0	0	0	0	25.39	0	0	0
Staphylococcus warneri	0	0	0	0	0	0	0	0	0	0	0	0	0	0
Stenotrophomonas maltophilia	211.54	0	0	0	0	0	0	0	0	0	62.3	0	0	0
Stenotrophomonas sp. NA06056	0	0	0	0	0	0	0	4.05	0	0	0	0	0	0
Streptococcus mitis	0	0	0	0	0	0	0	0	0	0	0	0	0	9.06
Streptococcus oralis	0	0	0	0	0	0	0	0	0	0	0	0	0	0
Streptococcus salivarius	0	0	0	0	0	0	72.89	0	0	0	24.2	0	0	89.07
Streptococcus sp. I-G2	0	0	0	0	0	0	0	0	0	0	0	0	0	0
Streptococcus sp. LPB0220	0	0	0	0	0	0	0	0	0	0	12.15	0	0	0
Streptococcus thermophilus	0	0	0	0	0	0	0	0	0	0	0	0	0	0
Streptococcus vestibularis	0	0	0	0	0	0	0	0	0	0	0	0	0	0
Streptomyces spectabilis	0	0	0	0	10.43	0	0	0	0	0	0	0	0	0
Subdoligranulum variabile	0	0	0	0	0	0	0	0	0	0	0	0	0	0
Sulfuriferula sp. AH1	0	0	0	0	0	0	0	0	0	0	0	0	0	0
Sutterella wadsworthensis	0	0	0	0	0	0	0	11.15	0	0	4958.58	0	0	0
Tetrahymena thermophila	0	0	0	0	0	0	0	0	0	0	0	0	0	0
Tomato brown rugose fruit virus	0	0	0	0	0	0	0	0	0	0	0	0	0	0
Toxoplasma gondii	31363.8	35732.6	100318	54216.7	188717	136491	275049	175808	9260.57	180108	352596	131976	134974	61585
Treponema sp. OMZ 804	0	0	0	0	0	0	0	0	0	0	0	0	0	0
Trypanosoma brucei	0	0	0	0	0	0	0	0	0	0	0	0	0	0
Trypanosoma cruzi	0	0	0	0	0	0	0	6.05	0	15.36	0	0	0	0
Tyzzerella nexilis	0	0	0	643.09	0	0	0	0	0	0	0	0	0	0
Ureaplasma parvum	1.0505e+06	899892	202988	895747	1.45895e+06	460465	240527	2.81562e+06	561795	496595	569909	357317	4.76054e+06	1.80743e+06
Variovorax sp. PDNC026	0	0	0	0	8.36	0	0	0	0	0	0	0	0	0
Variovorax sp. PMC12	0	0	0	0	18.15	0	0	0	0	0	0	0	0	0
Variovorax sp. RA8	0	0	0	0	0	0	0	0	0	0	0	0	0	0
Variovorax sp. WDL1	0	0	0	0	0	0	0	0	0	0	0	0	0	0
Veillonella atypica	0	0	0	0	0	0	0	0	0	0	0	0	0	0
Veillonella dispar	0	0	0	0	0	0	0	0	0	0	0	0	0	0
Venturia effusa	0	0	0	0	0	0	0	0	0	0	0	0	0	0
Xanthomonas campestris	0	0	0	0	0	0	0	0	0	0	51.92	0	0	0
